# Exposing Limitations of Clinical Laboratory Tests in COVID-19 and the Promise of Immunological Biomarkers

**DOI:** 10.1101/2022.01.29.22270016

**Authors:** Adrián Sánchez-Montalvá, Daniel Álvarez-Sierra, Mónica Martínez-Gallo, Janire Perurena-Prieto, Iria Arrese-Muñoz, Juan Carlos Ruiz Rodríguez, Juan Espinosa-Pereiro, Pau Bosch-Nicolau, Xavier Martínez-Gómez, Andrés Anton, Ferran Martínez-Valle, Mar Riveiro-Barciela, Albert Blanco-Grau, Francisco Rodríguez-Frias, Pol Castellano-Escuder, Elisabet Poyatos-Canton, Jordi Bas-Minguet, Eva Martínez-Cáceres, Alex Sánchez-Pla, Coral Zurera-Egea, Aina Teniente-Serra, Manuel Hernández González, Ricardo Pujol-Borrell, the Hospital Vall d’Hebron COVID-19 Immune Profile Group

**Affiliations:** Infectious Disease Department, Hospital Universitari Vall Hebron, Barcelona, Spain; International Health Programme Institut Català de la Salut, Vall Hebron Research Institute (VHIR), Campus Vall Hebron, Barcelona, Spain.; Department of Medicine, Universitat Autònoma Barcelona, Campus Vall Hebron, Barcelona, Spain; Translational Immunology Research Group, Vall Hebron Research Institute (VHIR), Campus Vall Hebron, Barcelona, Spain.; Immunology Department, Hospital Universitari Vall Hebron, Barcelona, Spain; Department of Cell Biology, Physiology, and Immunology, Universitat Autònoma Barcelona, Campus Vall Hebron, Barcelona, Spain.; Intensive Medicine Department, Hospital Universitari Vall Hebron, Barcelona, Spain.; Organ Dysfunction and Resuscitation Research Group, Vall Hebron Research Institute (VHIR), Campus Vall Hebron, Barcelona, Spain.; Epidemiology and Public Health Department, Hospital Universitari Vall Hebron, Campus Vall Hebron, Barcelona, Spain; Epidemiology and Public Health Research, Group, Vall Hebron Research Institute (VHIR), Campus Vall Hebron, Barcelona, Spain.; Department of Pediatrics, Obstetrics and Gynecology, Epidemiology and Pub Health, Universitat Autònoma Barcelona, Barcelona, Spain.; Microbiology Department, Hospital Universitari Vall Hebron, Barcelona, Spain.; Microbiology Research Group, Vall Hebron Research Institute (VHIR), Campus Vall Hebron, Barcelona, Spain; Department of Genetics and Microbiology, Autonomous University of Barcelona, Campus Vall Hebron, Barcelona, Spain.; Internal Medicine Department, Hospital Universitari Vall Hebron, Barcelona, Spain; Systemic Disease Research Group, Valle Hebron Research Institute (VHIR), Campus Vall Hebron, Barcelona, Spain.; Liver Disease Research Group, Valle Hebron Research Institute (VHIR), Campus Vall Hebron, Barcelona, Spain.; CIBERehd - Instituto de Salud Carlos III, Campus Vall Hebron, Barcelona, Spain; Clinical Laboratory Department, Hospital Universitari Vall Hebron, Barcelona, Spain; Bioinformatics and Statistics Group, University of Barcelona, Barcelona, Spain; Immunology Division, Bellvitge University Hospital, Hospitalet de Llobregat, Barcelona, Spain; Statistics and Bioinformatics Unit, Vall Hebron Research Institute (VHIR), Campus Vall Hebron, Barcelona Spain; Immunology Group, Health Sciences Research Institute Germans Trias Pujol (IGTP), Badalona, Barcelona, Spain; Immunology Department, Hospital Universitari Germans Trias Pujol, Badalona (Barcelona), Spain

## Abstract

**Background:** Almost two years since the onset of the COVID-19 pandemic no predictive algorithm has been generally adopted, nor new tests identified to improve the prediction and management of SARS-CoV-2 infection.

**Methods:** Retrospective observational analysis of the predictive performance of clinical parameters and laboratory tests in hospitalised patients with COVID-19. Outcomes were 28-day survival and maximal severity in a cohort of 1,579 patients and two validation cohorts of 598 and 434 patients. A pilot study conducted in a patient subgroup measured 17 cytokines and 27 lymphocyte phenotypes to explore additional predictive laboratory tests.

**Findings:** 1) Despite a strong association of 22 clinical and laboratory variables with the outcomes, their joint prediction power was limited due to redundancy. 2) Eight variables: age, comorbidity index, oxygen saturation to fraction of inspired oxygen ratio, neutrophil-lymphocyte ratio, C-reactive protein, aspartate aminotransferase/alanine aminotransferase ratio, fibrinogen, and glomerular filtration rate captured most of the statistical predictive power. 3) The interpretation of clinical and laboratory variables was improved by grouping them in categories. 4) Age and organ damage-related tests were the best predictors of survival, and inflammatory-related tests were the best predictors of severity. 5) The pilot study identified several immunological tests (including chemokine ligand 10, chemokine ligand 2, and interleukin 1 receptor antagonist), that performed better than currently used tests.

**Conclusions:** Currently used tests for clinical management of COVID-19 patients are of limited predictive value due to redundancy, as all measure aspects of two major processes: inflammation, and organ damage. There are no independent predictors based on the quality of the nascent adaptive immune response. Understanding the limitations of current tests would improve their interpretation and simplify clinical management protocols. A systematic search for better biomarkers is urgent and feasible.

This study was funded by Instituto de Salud Carlos III, Madrid, Spain, grants COV20/00416, Cov20/00654 and COV20/00388 to R.P–B, ATS and JBM respectively and co–financed by the European Regional Development Fund (ERDF). DÁ–S is recipient of a doctoral fellowship from the Vall d’Hebron Research Institute, Barcelona, Spain. ASM was supported by a postdoctoral grant “Juan Rodés” (JR18/00022) from Instituto de Salud Carlos III through the Ministry of Economy and Competitiveness, Spain
