## Supplementary material for "Exposing Limitations of Clinical Laboratory Tests in COVID-19 and the Promise of Immunological Biomarkers": Correlation r values

### Sheet: Sheet 1 - Correlation of XY_ Co
Correlation of XY: Correlation
	Age	Severity	Comorbidities	DFSO	Disease duration	LOS	Hb	WBC	Neutrophils %	Neutrophil n	NLR x 100	Basophils n	Platelets	Eosinophils %	Eosinophils n	Lymphocytes %	Lymphocytes n	Monocyte %	Monocyte n	Mono + Lymph	CRP	IL-6	Ferritin	LDH	Fibrinogen	D Dímer	Prothrom INR	AST	ALT	AST/ALT Ratio	Bilirrubin D	Bilirrubin T	Urea	Creatinine	Urea/Creat R	eGFR	SpO2/FiO2
Age	1	0.366	0.486	-0.147	-0.043	0.038	-0.258	0.081	0.214	0.132	0.259	0.061	-0.154	-0.058	-0.049	-0.272	-0.27	0.011	0.064	-0.183	0.219	0.296	0.172	0.117	-0.041	0.369	0.075	-0.024	-0.269	0.399	0.19	0.21	0.588	0.317	0.475	-0.64	-0.316
Severity	0.366	1	0.31	-0.212	0.147	0.307	-0.173	0.159	0.378	0.236	0.372	0.01	-0.118	-0.22	-0.199	-0.369	-0.319	-0.263	-0.118	-0.29	0.438	0.485	0.244	0.406	0.085	0.294	0.154	0.182	-0.05	0.281	0.175	0.077	0.366	0.28	0.222	-0.372	-0.475
Comorbidities	0.486	0.31	1	-0.183	0.047	0.138	-0.269	0.057	0.115	0.082	0.143	0.068	-0.094	-0.045	-0.037	-0.152	-0.139	0.02	0.06	-0.085	0.159	0.198	0.041	0.05	-0.084	0.214	0.107	-0.1	-0.229	0.26	0.147	0.098	0.455	0.341	0.258	-0.511	-0.263
DFSO	-0.147	-0.212	-0.183	1	0.362	-0.074	0.095	0.068	0.002	0.062	-0.012	0.033	0.219	0.041	0.053	0.019	0.094	-0.043	0.004	0.068	0.05	-0.019	0.108	0.078	0.212	0.07	-0.044	0.099	0.168	-0.151	0.012	0.014	-0.148	-0.136	-0.034	0.195	-0.002
Disease duration	-0.043	0.147	0.047	0.362	1	0.839	-0.019	0.085	0.155	0.117	0.151	0.025	0.069	-0.065	-0.05	-0.147	-0.089	-0.103	-0.04	-0.091	0.183	0.237	0.173	0.173	0.144	0.182	0.021	0.092	0.086	-0.014	0.08	0.041	0.042	0.049	-0.008	-0.028	-0.129
LOS	0.038	0.307	0.138	-0.074	0.839	1	-0.045	0.054	0.18	0.095	0.181	0.003	-0.059	-0.113	-0.101	-0.18	-0.161	-0.094	-0.053	-0.148	0.202	0.286	0.17	0.198	0.071	0.171	0.061	0.082	0.031	0.061	0.106	0.055	0.13	0.126	0.024	-0.131	-0.168
Hb	-0.258	-0.173	-0.269	0.095	-0.019	-0.045	1	-0.01	-0.087	-0.036	-0.084	0.01	-0.122	-0.055	-0.061	0.083	0.091	0.106	0.094	0.095	-0.125	-0.077	0.253	0.02	0.027	-0.194	-0.059	0.172	0.292	-0.256	0.139	0.205	-0.11	0.076	-0.155	0.203	0.104
WBC	0.081	0.159	0.057	0.068	0.085	0.054	-0.01	1	0.535	0.958	0.554	0.475	0.459	0.103	0.184	-0.551	0.137	-0.313	0.458	0.301	0.457	0.364	0.162	0.257	0.402	0.24	0.194	0.033	0.056	-0.057	0.171	0.149	0.193	0.144	0.14	-0.121	-0.207
Neutrophils %	0.214	0.378	0.115	0.002	0.155	0.18	-0.087	0.535	1	0.734	0.969	0.018	0.111	-0.299	-0.247	-0.951	-0.658	-0.641	-0.175	-0.587	0.642	0.6	0.346	0.414	0.448	0.344	0.281	0.184	0.055	0.112	0.271	0.225	0.271	0.216	0.16	-0.217	-0.353
Neutrophil n	0.132	0.236	0.082	0.062	0.117	0.095	-0.036	0.958	0.734	1	0.741	0.376	0.401	-0.017	0.063	-0.733	-0.092	-0.436	0.315	0.06	0.563	0.473	0.234	0.329	0.462	0.299	0.242	0.078	0.06	-0.013	0.216	0.185	0.236	0.177	0.163	-0.159	-0.265
NLR x 100	0.259	0.372	0.143	-0.012	0.151	0.181	-0.084	0.554	0.969	0.741	1	0.076	0.115	-0.235	-0.181	-0.997	-0.701	-0.466	-0.008	-0.541	0.615	0.584	0.341	0.382	0.432	0.369	0.31	0.149	0.027	0.118	0.294	0.259	0.317	0.244	0.188	-0.249	-0.36
Basophils n	0.061	0.01	0.068	0.033	0.025	0.003	0.01	0.475	0.018	0.376	0.076	1	0.35	0.395	0.44	-0.091	0.275	0.056	0.431	0.403	0.073	0.026	0.02	0.054	0.115	0.143	0.039	-0.056	-0.006	-0.057	0.017	0.03	0.113	0.037	0.124	-0.057	-0.12
Platelets	-0.154	-0.118	-0.094	0.219	0.069	-0.059	-0.122	0.459	0.111	0.401	0.115	0.35	1	0.253	0.292	-0.113	0.246	-0.087	0.272	0.294	0.14	-0.032	-0.034	0.076	0.351	0.091	-0.006	-0.047	0.068	-0.175	-0.039	-0.09	-0.128	-0.185	0.027	0.164	-0.04
Eosinophils %	-0.058	-0.22	-0.045	0.041	-0.065	-0.113	-0.055	0.103	-0.299	-0.017	-0.235	0.395	0.253	1	0.988	0.216	0.335	0.239	0.305	0.386	-0.229	-0.24	-0.179	-0.187	-0.051	-0.027	-0.104	-0.198	-0.056	-0.148	-0.117	-0.083	-0.077	-0.125	0.024	0.112	0.097
Eosinophils n	-0.049	-0.199	-0.037	0.053	-0.05	-0.101	-0.061	0.184	-0.247	0.063	-0.181	0.44	0.292	0.988	1	0.163	0.336	0.211	0.341	0.405	-0.18	-0.201	-0.161	-0.159	-0.013	-0.002	-0.084	-0.192	-0.052	-0.149	-0.106	-0.078	-0.053	-0.106	0.036	0.095	0.077
Lymphocytes %	-0.272	-0.369	-0.152	0.019	-0.147	-0.18	0.083	-0.551	-0.951	-0.733	-0.997	-0.091	-0.113	0.216	0.163	1	0.707	0.416	-0.036	0.527	-0.604	-0.573	-0.337	-0.37	-0.423	-0.374	-0.315	-0.138	-0.017	-0.121	-0.296	-0.266	-0.328	-0.251	-0.195	0.258	0.361
Lymphocytes n	-0.27	-0.319	-0.139	0.094	-0.089	-0.161	0.091	0.137	-0.658	-0.092	-0.701	0.275	0.246	0.335	0.336	0.707	1	0.231	0.327	0.905	-0.339	-0.368	-0.26	-0.223	-0.17	-0.246	-0.218	-0.124	0.031	-0.187	-0.207	-0.196	-0.238	-0.175	-0.123	0.205	0.241
Monocyte %	0.011	-0.263	0.02	-0.043	-0.103	-0.094	0.106	-0.313	-0.641	-0.436	-0.466	0.056	-0.087	0.239	0.211	0.416	0.231	1	0.649	0.435	-0.453	-0.399	-0.191	-0.352	-0.316	-0.173	-0.084	-0.215	-0.114	-0.053	-0.059	-0.008	-0.011	-0.035	0.001	0.04	0.222
Monocyte n	0.064	-0.118	0.06	0.004	-0.04	-0.053	0.094	0.458	-0.175	0.315	-0.008	0.431	0.272	0.305	0.341	-0.036	0.327	0.649	1	0.65	-0.075	-0.095	-0.056	-0.139	0.015	0.022	0.067	-0.182	-0.062	-0.102	0.072	0.099	0.138	0.088	0.106	-0.062	0.029
Mono + Lymph	-0.183	-0.29	-0.085	0.068	-0.091	-0.148	0.095	0.301	-0.587	0.06	-0.541	0.403	0.294	0.386	0.405	0.527	0.905	0.435	0.65	1	-0.289	-0.31	-0.229	-0.225	-0.132	-0.17	-0.127	-0.159	5.72e-06	-0.176	-0.129	-0.106	-0.126	-0.091	-0.063	0.125	0.199
CRP	0.219	0.438	0.159	0.05	0.183	0.202	-0.125	0.457	0.642	0.563	0.615	0.073	0.14	-0.229	-0.18	-0.604	-0.339	-0.453	-0.075	-0.289	1	0.714	0.461	0.522	0.673	0.42	0.345	0.264	0.095	0.166	0.326	0.254	0.234	0.224	0.108	-0.212	-0.442
IL-6	0.296	0.485	0.198	-0.019	0.237	0.286	-0.077	0.364	0.6	0.473	0.584	0.026	-0.032	-0.24	-0.201	-0.573	-0.368	-0.399	-0.095	-0.31	0.714	1	0.389	0.516	0.428	0.368	0.282	0.286	0.09	0.185	0.33	0.273	0.259	0.263	0.105	-0.257	-0.433
Ferritin	0.172	0.244	0.041	0.108	0.173	0.17	0.253	0.162	0.346	0.234	0.341	0.02	-0.034	-0.179	-0.161	-0.337	-0.26	-0.191	-0.056	-0.229	0.461	0.389	1	0.538	0.41	0.301	0.174	0.5	0.403	-0.068	0.379	0.385	0.321	0.319	0.132	-0.146	-0.299
LDH	0.117	0.406	0.05	0.078	0.173	0.198	0.02	0.257	0.414	0.329	0.382	0.054	0.076	-0.187	-0.159	-0.37	-0.223	-0.352	-0.139	-0.225	0.522	0.516	0.538	1	0.373	0.42	0.154	0.625	0.34	0.173	0.303	0.224	0.156	0.127	0.109	-0.111	-0.427
Fibrinogen	-0.041	0.085	-0.084	0.212	0.144	0.071	0.027	0.402	0.448	0.462	0.432	0.115	0.351	-0.051	-0.013	-0.423	-0.17	-0.316	0.015	-0.132	0.673	0.428	0.41	0.373	1	0.27	0.169	0.172	0.168	-0.084	0.191	0.171	0.02	0.045	-0.018	0.036	-0.223
D Dímer	0.369	0.294	0.214	0.07	0.182	0.171	-0.194	0.24	0.344	0.299	0.369	0.143	0.091	-0.027	-0.002	-0.374	-0.246	-0.173	0.022	-0.17	0.42	0.368	0.301	0.42	0.27	1	0.093	0.179	-0.009	0.233	0.23	0.207	0.327	0.202	0.238	-0.307	-0.351
Prothrom INR	0.075	0.154	0.107	-0.044	0.021	0.061	-0.059	0.194	0.281	0.242	0.31	0.039	-0.006	-0.104	-0.084	-0.315	-0.218	-0.084	0.067	-0.127	0.345	0.282	0.174	0.154	0.169	0.093	1	0.008	-0.04	0.082	0.309	0.322	0.134	0.161	0.066	-0.078	-0.135
AST	-0.024	0.182	-0.1	0.099	0.092	0.082	0.172	0.033	0.184	0.078	0.149	-0.056	-0.047	-0.198	-0.192	-0.138	-0.124	-0.215	-0.182	-0.159	0.264	0.286	0.5	0.625	0.172	0.179	0.008	1	0.758	-0.06	0.289	0.19	0.045	0.083	-0.007	0.002	-0.197
ALT	-0.269	-0.05	-0.229	0.168	0.086	0.031	0.292	0.056	0.055	0.06	0.027	-0.006	0.068	-0.056	-0.052	-0.017	0.031	-0.114	-0.062	5.72e-06	0.095	0.09	0.403	0.34	0.168	-0.009	-0.04	0.758	1	-0.655	0.193	0.173	-0.144	-0.051	-0.116	0.218	-0.019
AST/ALT Ratio	0.399	0.281	0.26	-0.151	-0.014	0.061	-0.256	-0.057	0.112	-0.013	0.118	-0.057	-0.175	-0.148	-0.149	-0.121	-0.187	-0.053	-0.102	-0.176	0.166	0.185	-0.068	0.173	-0.084	0.233	0.082	-0.06	-0.655	1	0.042	-0.029	0.292	0.187	0.19	-0.351	-0.221
Bilirrubin D	0.19	0.175	0.147	0.012	0.08	0.106	0.139	0.171	0.271	0.216	0.294	0.017	-0.039	-0.117	-0.106	-0.296	-0.207	-0.059	0.072	-0.129	0.326	0.33	0.379	0.303	0.191	0.23	0.309	0.289	0.193	0.042	1	0.78	0.262	0.251	0.144	-0.165	-0.262
Bilirrubin T	0.21	0.077	0.098	0.014	0.041	0.055	0.205	0.149	0.225	0.185	0.259	0.03	-0.09	-0.083	-0.078	-0.266	-0.196	-0.008	0.099	-0.106	0.254	0.273	0.385	0.224	0.171	0.207	0.322	0.19	0.173	-0.029	0.78	1	0.262	0.254	0.141	-0.154	-0.131
Urea	0.588	0.366	0.455	-0.148	0.042	0.13	-0.11	0.193	0.271	0.236	0.317	0.113	-0.128	-0.077	-0.053	-0.328	-0.238	-0.011	0.138	-0.126	0.234	0.259	0.321	0.156	0.02	0.327	0.134	0.045	-0.144	0.292	0.262	0.262	1	0.7	0.679	-0.737	-0.338
Creatinine	0.317	0.28	0.341	-0.136	0.049	0.126	0.076	0.144	0.216	0.177	0.244	0.037	-0.185	-0.125	-0.106	-0.251	-0.175	-0.035	0.088	-0.091	0.224	0.263	0.319	0.127	0.045	0.202	0.161	0.083	-0.051	0.187	0.251	0.254	0.7	1	0.03	-0.783	-0.197
Urea/Creat R	0.475	0.222	0.258	-0.034	-0.008	0.024	-0.155	0.14	0.16	0.163	0.188	0.124	0.027	0.024	0.036	-0.195	-0.123	0.001	0.106	-0.063	0.108	0.105	0.132	0.109	-0.018	0.238	0.066	-0.007	-0.116	0.19	0.144	0.141	0.679	0.03	1	-0.237	-0.255
eGFR	-0.64	-0.372	-0.511	0.195	-0.028	-0.131	0.203	-0.121	-0.217	-0.159	-0.249	-0.057	0.164	0.112	0.095	0.258	0.205	0.04	-0.062	0.125	-0.212	-0.257	-0.146	-0.111	0.036	-0.307	-0.078	0.002	0.218	-0.351	-0.165	-0.154	-0.737	-0.783	-0.237	1	0.261
SpO2/FiO2	-0.316	-0.475	-0.263	-0.002	-0.129	-0.168	0.104	-0.207	-0.353	-0.265	-0.36	-0.12	-0.04	0.097	0.077	0.361	0.241	0.222	0.029	0.199	-0.442	-0.433	-0.299	-0.427	-0.223	-0.351	-0.135	-0.197	-0.019	-0.221	-0.262	-0.131	-0.338	-0.197	-0.255	0.261	1
