## Supplementary material for "Exposing Limitations of Clinical Laboratory Tests in COVID-19 and the Promise of Immunological Biomarkers": Correlation p values

### Sheet: Sheet 1 - Correlation of XY_ Co
Correlation of XY: Correlation p values
	Age	Severity	Comorbidities	DFSO	Disease duration	LOS	Hb	WBC	Neutrophils %	Neutrophil n	NLR x 100	Basophils n	Platelets	Eosinophils %	Eosinophils n	Lymphocytes %	Lymphocytes n	Monocyte %	Monocyte n	Mono + Lymph	CRP	IL-6	Ferritin	LDH	Fibrinogen	D Dímer	Prothrom INR	AST	ALT	AST/ALT Ratio	Bilirrubin D	Bilirrubin T	Urea	Creatinine	Urea/Creat R	eGFR	SpO2/FiO2
Age		2.32547e-51	1.37427e-94	5.129e-09	0.0894537	0.135	4.12644e-25	0.001	1.25837e-17	1.63232e-07	2.23208e-25	0.015	1.07721e-09	0.023	0.053	7.28357e-28	1.97272e-27	0.659	0.012	3.03189e-13	7.55275e-15	4.89944e-27	5.55541e-09	8e-05	0.115	7.09544e-42	0.004	0.333	1.4766e-27	1.25473e-60	1.92525e-09	1.22794e-11	4.42416e-121	3.779e-38	1.29864e-73	1.25783e-181	1.22036e-20
Severity	2.32547e-51		1.61984e-36	1.549e-17	4.14675e-09	6.744e-36	6.47951e-12	3.046e-10	4.52529e-54	0	2.84779e-52	0.703	3.062e-06	1.301e-18	1.899e-15	1.46307e-51	3.54224e-38	5.546e-26	2.741e-06	1.18395e-31	6.14732e-59	5.91904e-76	8.70527e-17	3.65682e-46	0.001	1.83706e-26	3.437e-09	4.011e-13	0.0473351	9.67762e-30	3.13893e-08	0.0131572	3.25739e-42	1.11949e-29	7.67684e-16	9.49368e-53	5.72964e-48
Comorbidities	1.37427e-94	1.61984e-36		2.361e-13	0.0628474	3.91e-08	2.31395e-27	0.024	5.48458e-06	0.0012306	1.27062e-08	0.007	0.00020235	0.077	0.146	1.65267e-09	3.28167e-08	0.435	0.018	0.000726681	1.82847e-08	1.01828e-12	0.165262	0.09396	0.001	1.76904e-14	4.249e-05	7.457e-05	4.45608e-20	2.03992e-25	3.758e-06	0.00164092	6.26581e-67	3.84339e-44	4.96315e-21	3.58983e-105	1.22771e-14
DFSO	5.12871e-09	1.54935e-17	2.36089e-13		4.7524e-50	0.003	0.000162684	0.007	0.927593	0.0151702	0.633906	0.2	1.96877e-18	0.108	0.035	0.454793	0.00020391	0.089	0.865	0.00734737	0.0779498	0.500385	0.000253681	0.00842	2.793e-16	0.0137188	0.091	9.213e-05	1.91823e-11	2.02802e-09	0.710707	0.647013	8.73574e-08	5.79797e-08	0.225621	6.40434e-15	0.946861
Disease duration	0.0894537	4.14675e-09	0.0628474	4.752e-50		0	0.445881	0.001	6.72588e-10	3.6e-06	2.13424e-09	0.333	0.00679188	0.01	0.049	5.89831e-09	0.000461994	4.524e-05	0.114	0.000336569	9.35443e-11	1.05125e-17	4.2605e-09	4.31841e-09	3.517e-08	7.67708e-11	0.425	0.000268	0.000619761	0.569929	0.0120024	0.186893	0.136002	0.0499006	0.769436	0.275568	0.000189227
LOS	0.13532	6.74384e-36	3.91035e-08	0.003	0		0.0751517	0.033	7.40784e-13	0.0001729	6.52386e-13	0.919	0.0196927	7.64e-06	6.396e-05	8.83025e-13	1.81245e-10	0.0002127	0.037	4.08538e-09	7.65535e-13	2.54526e-25	8.15271e-09	1.65476e-11	0.007	9.93442e-10	0.02	0.001	0.220242	0.0167516	0.000830918	0.0772272	2.71784e-06	4.8364e-07	0.388788	1.85946e-07	1.16e-06
Hb	4.12644e-25	6.47951e-12	2.31395e-27	0.0001627	0.445881	0.075		0.69	0.000548137	0.16061	0.000888291	0.683	1.308e-06	0.03	0.016	0.000991914	0.000321749	2.962e-05	0.0002005	0.000170446	1.13514e-05	0.00613768	6.36443e-18	0.49533	0.308	4.51819e-12	0.026	8.61e-12	7.10637e-32	1.86832e-24	1.3879e-05	4.44217e-11	7.80498e-05	0.00255689	2.55223e-08	6.44694e-16	0.00287285
WBC	0.00143633	3.04615e-10	0.024122	0.007	0.000735962	0.033	0.690249		2.44094e-116	0	3.94008e-126	1.406e-88	3.64022e-82	4.578e-05	2.608e-13	9.13758e-125	6.05248e-08	7.368e-37	9.252e-82	5.29424e-34	8.20436e-64	1.32199e-40	4.49514e-08	2.45993e-18	4.196e-57	8.19231e-18	1.102e-13	0.201	0.0274942	0.0240104	8.08025e-08	1.91451e-06	3.19571e-12	1.07791e-08	5.35691e-07	1.85216e-06	2.24395e-09
Neutrophils %	1.25837e-17	4.52529e-54	5.48458e-06	0.928	6.72588e-10	7.408e-13	0.000548137	2.441e-116		1.53545e-264	0	0.476	1.2132e-05	1.475e-33	3.525e-23	0	7.12552e-194	3.931e-181	3.023e-12	4.79416e-145	1.72151e-142	1.50508e-123	6.25945e-33	1.1367e-47	3.454e-72	3.78634e-36	1.063e-27	2.92e-13	0.0292126	1.13358e-05	7.16556e-18	4.43602e-13	6.78297e-23	6.76376e-18	9.54797e-09	5.70806e-18	2.60889e-25
Neutrophil n	1.63232e-07	3.71806e-21	0.00123059	0.015	3.61629e-06	0.0001729	0.16061	0	1.53545e-264		4.66329e-272	1.358e-53	2.10982e-61	0.512	0.013	1.77396e-263	0.000288731	2.599e-73	2.386e-37	0.0182992	1.39241e-102	6.41421e-71	2.23493e-15	1.02793e-29	2.862e-77	3.4236e-27	1.069e-20	0.002	0.0180673	0.620387	8.79778e-12	3.0866e-09	1.16648e-17	1.78956e-12	5.23945e-09	2.80828e-10	1.38137e-14
NLR x 100	2.23208e-25	2.84779e-52	1.27062e-08	0.634	2.13424e-09	6.524e-13	0.000888291	3.94e-126	0	4.66329e-272		0.003	5.41e-06	5.673e-21	5.235e-13	0	6.24731e-231	6.696e-85	0.742	2.02654e-119	1.07501e-127	1.64779e-115	6.38058e-32	2.23385e-40	1.025e-66	1.39535e-41	1.952e-33	3.512e-09	0.28633	3.28142e-06	6.66056e-21	5.04036e-17	3.25757e-31	1.80555e-22	1.19026e-11	1.98408e-23	2.10493e-26
Basophils n	0.0154484	0.702854	0.00717541	0.2	0.333017	0.919	0.68342	1.406e-88	0.476051	0	0.00264169		3.42165e-46	1.926e-59	7.764e-75	0.000305405	1.92286e-28	0.026	2.01e-71	5.66891e-62	0.0113445	0.362037	0.501067	0.06837	1.186e-05	4.01571e-07	0.143	0.027	0.827448	0.02538	0.596948	0.343709	5.12936e-05	0.144702	8.30878e-06	0.0235196	0.000573418
Platelets	1.07721e-09	3.06222e-06	0.00020235	1.969e-18	0.00679188	0.02	1.30799e-06	3.64e-82	1.21321e-05	0	5.41013e-06	3.422e-46		3.137e-24	4.468e-32	7.89632e-06	5.95355e-23	0.001	6.73e-28	1.82993e-32	9.60599e-07	0.254614	0.255054	0.01079	2.873e-43	0.00130623	0.822	0.066	0.00718387	4.02388e-12	0.228354	0.00411445	4.61996e-06	2.06181e-13	0.334114	6.9627e-11	0.251493
Eosinophils %	0.0228026	1.30108e-18	0.0768254	0.108	0.010098	7.64e-06	0.0298282	4.578e-05	1.47516e-33	0.512459	5.67325e-21	1.926e-59	3.13725e-24		0	7.23758e-18	2.99178e-42	1e-21	6.631e-35	1.35802e-56	5.93523e-16	6.95336e-18	1.67258e-09	2.50803e-10	0.051	0.336383	8.136e-05	3.452e-15	0.0275769	4.89099e-09	0.000266402	0.00815685	0.00604818	8.27906e-07	0.385012	1.00664e-05	0.00565452
Eosinophils n	0.0527567	1.89907e-15	0.146495	0.035	0.0493249	6.396e-05	0.0159524	2.608e-13	3.52451e-23	0.0129771	5.23515e-13	7.764e-75	4.46819e-32	0		9.64774e-11	1.46322e-42	4.311e-17	8.574e-44	1.13617e-62	2.33701e-10	5.86647e-13	5.77652e-08	9.55024e-08	0.632	0.936393	0.001	2.629e-14	0.0398469	4.61235e-09	0.000967294	0.0133593	0.0576408	2.81732e-05	0.195041	0.000175141	0.0273534
Lymphocytes %	7.28357e-28	1.46307e-51	1.65267e-09	0.455	5.89831e-09	8.83e-13	0.000991914	9.138e-125	0	1.77396e-263	0	0.0003054	7.896e-06	7.238e-18	9.648e-11		1.34394e-236	3.525e-66	0.155	2.57558e-112	8.26118e-122	1.16269e-110	3.11901e-31	7.89916e-38	6.732e-64	1.12122e-42	1.379e-34	5.22e-08	0.499204	1.87339e-06	3.46252e-21	6.60151e-18	1.73922e-33	9.36538e-24	1.90322e-12	4.57074e-25	1.86396e-26
Lymphocytes n	1.97272e-27	3.54224e-38	3.28167e-08	0.0002039	0.000461994	1.812e-10	0.000321749	6.052e-08	7.12552e-194	0.0002887	6.24731e-231	1.923e-28	5.95355e-23	2.992e-42	1.463e-42	1.34394e-236		2.946e-20	4.155e-40	0	4.7489e-34	1.8332e-41	7.36322e-19	3.99085e-14	8.476e-11	1.26489e-18	5.835e-17	1.055e-06	0.218867	1.45998e-13	7.29865e-11	3.42697e-10	7.57568e-18	3.74643e-12	9.68182e-06	2.9821e-16	2.83275e-12
Monocyte %	0.6588	5.54562e-26	0.435157	0.089	4.52415e-05	0.0002127	2.96242e-05	7.368e-37	3.93111e-181	0	6.69588e-85	0.026	0.00056512	1e-21	4.311e-17	3.5248e-66	2.94569e-20		4.101e-187	4.13348e-73	1.24411e-62	3.71817e-49	1.111e-10	4.09306e-34	7.586e-35	8.13904e-10	0.001	1.248e-17	6.96821e-06	0.0388673	0.06613	0.803837	0.700265	0.164012	0.985397	0.118351	1.58544e-10
Monocyte n	0.0115712	2.74096e-06	0.0176071	0.865	0.114098	0.037	0.000200537	9.252e-82	3.02265e-12	0	0.742019	2.01e-71	0	6.631e-35	8.574e-44	0.155433	4.15494e-40	4.101e-187		1.67849e-187	0.00850208	0.000706895	0.0607987	2.84483e-06	0.568	0.438243	0.011	5.264e-13	0.0142695	6.09364e-05	0.0246069	0.00155739	7.20864e-07	0.000507862	0.000150492	0.014107	0.412634
Mono + Lymph	3.03189e-13	1.18395e-31	0.000726681	0.007	0.000336569	4.085e-09	0.000170446	5.294e-34	4.79416e-145	0.0182992	2.02654e-119	5.669e-62	1.82993e-32	1.358e-56	1.136e-62	2.57558e-112	0	4.133e-73	1.678e-187		7.55971e-25	2.83786e-29	8.23239e-15	2.40541e-14	4.555e-07	1.6037e-09	1.21e-06	3.209e-10	0.99982	3.76329e-12	5.2052e-05	0.000738356	6.92501e-06	0.000319472	0.0234212	7.42454e-07	9.72984e-09
CRP	7.55275e-15	6.14732e-59	1.82847e-08	0.078	9.35443e-11	7.655e-13	1.13514e-05	8.204e-64	1.72151e-142	1.39241e-102	1.07501e-127	0.011	9.60599e-07	5.935e-16	2.337e-10	8.26118e-122	4.7489e-34	1.244e-62	0.009	7.55971e-25		9.19796e-175	8.79671e-61	5.76083e-80	6.61e-153	2.51989e-47	1.416e-33	5.739e-21	0.000886105	5.14234e-09	1.96885e-25	2.73023e-16	1.46979e-14	1.80198e-15	0.000442693	5.45992e-14	4.15284e-28
IL-6	4.89944e-27	5.91904e-76	1.01828e-12	0.5	1.05125e-17	2.545e-25	0.00613768	1.322e-40	1.50508e-123	0	1.64779e-115	0.362	0.254614	6.953e-18	5.866e-13	1.16269e-110	1.8332e-41	3.718e-49	0.001	2.83786e-29	9.19796e-175		3.94492e-40	7.68867e-74	5.34e-54	1.98106e-38	3.909e-23	3.698e-25	0.00133958	3.81873e-11	2.14166e-24	2.08503e-17	1.40546e-16	1.49548e-21	0.000975157	1.27173e-20	4.51297e-29
Ferritin	5.55541e-09	8.70527e-17	0.165262	0.0002537	4.2605e-09	8.153e-09	6.36443e-18	4.495e-08	6.25945e-33	2.23493e-15	6.38058e-32	0.501	0.255054	1.673e-09	5.777e-08	3.11901e-31	7.36322e-19	1.111e-10	0.061	8.23239e-15	8.79671e-61	3.94492e-40		1.16777e-85	3.624e-44	1.04356e-23	1.161e-08	8.786e-73	1.75281e-45	0.0223829	5.44914e-34	3.27425e-35	2.36368e-24	2.82794e-28	4.26112e-05	7.69522e-07	1.18872e-11
LDH	8.23999e-05	3.65682e-46	0.0939593	0.008	4.31841e-09	1.655e-11	0.49533	2.46e-18	1.1367e-47	0	2.23385e-40	0.068	0.0107935	2.508e-10	9.55e-08	7.89916e-38	3.99085e-14	4.093e-34	2.845e-06	2.40541e-14	5.76083e-80	7.68867e-74	1.16777e-85		2.322e-36	2.30373e-46	4.784e-07	8.573e-124	4.89219e-32	5.01192e-09	1.15491e-21	2.39132e-12	1.15513e-06	1.75728e-05	0.000769478	0.000183539	3.24877e-23
Fibrinogen	0.114551	0.00110148	0.00134982	2.793e-16	3.51714e-08	0.007	0.307773	4.196e-57	3.45387e-72	0	1.02478e-66	1.186e-05	2.87333e-43	0.051	0.632	6.73243e-64	8.47622e-11	7.586e-35	0.568	4.55502e-07	6.60975e-153	5.33965e-54	3.62418e-44	2.32207e-36		3.418e-22	9.934e-11	4.937e-11	1.24023e-10	0.0014906	5.53987e-09	1.10094e-07	0.485817	0.0852614	0.544704	0.165144	6.61532e-10
D Dímer	7.09544e-42	1.83706e-26	1.76904e-14	0.014	7.67708e-11	9.934e-10	4.51819e-12	8.192e-18	3.78634e-36	0	1.39535e-41	4.016e-07	0.00130623	0.336	0.936	1.12122e-42	1.26489e-18	8.139e-10	0.438	1.6037e-09	2.51989e-47	1.98106e-38	1.04356e-23	2.30373e-46	3.418e-22		0.001	1.936e-10	0.742582	8.45202e-17	2.50817e-12	2.51782e-10	2.81862e-26	4.52713e-13	2.37849e-14	7.83736e-29	6.82601e-19
Prothrom INR	0.00417366	3.43689e-09	4.24862e-05	0.091	0.425397	0.02	0.0255794	1.102e-13	1.06308e-27	0	1.95233e-33	0.143	0.822032	8.136e-05	0.001	1.37889e-34	5.83519e-17	0.001	0.011	1.20966e-06	1.41635e-33	3.9095e-23	1.16079e-08	4.78397e-07	9.934e-11	0.000993785		0.754	0.132154	0.00187013	7.19365e-22	1.40258e-24	3.35676e-06	6.11713e-10	0.0230808	0.00312734	0.000206021
AST	0.332506	4.01069e-13	7.4573e-05	9.213e-05	0.000268012	0.001	8.61045e-12	0.201	2.92004e-13	0.0022302	3.5119e-09	0.027	0.0663136	3.452e-15	2.629e-14	5.21982e-08	1.05502e-06	1.248e-17	5.264e-13	3.20893e-10	5.73854e-21	3.69815e-25	8.78593e-73	8.5726e-124	4.937e-11	1.93608e-10	0.754		1.41943e-292	0.0176661	2.65383e-20	8.90823e-10	0.108668	0.00101478	0.796018	0.939518	1.15641e-08
ALT	1.4766e-27	0.0473351	4.45608e-20	1.918e-11	0.000619761	0.22	7.10637e-32	0.027	0.0292126	0.0180673	0.28633	0.827	0.00718387	0.028	0.04	0.499204	0.218867	6.968e-06	0.014	0.99982	0.000886105	0.00133958	1.75281e-45	4.89219e-32	1.24e-10	0.742582	0.132	1.419e-292		1.15222e-191	9.83376e-10	2.55458e-08	2.26703e-07	0.0421866	3.05188e-05	2.26437e-18	0.583846
AST/ALT Ratio	1.25473e-60	9.67762e-30	2.03992e-25	2.028e-09	0.569929	0.017	1.86832e-24	0.024	1.13358e-05	0.620387	3.28142e-06	0.025	4e-12	4.891e-09	4.612e-09	1.87339e-06	1.45998e-13	0.039	6.094e-05	3.76329e-12	5.14234e-09	3.81873e-11	0.0223829	5.01192e-09	0.001	8.45202e-17	0.002	0.018	1.15222e-191		0.184898	0.351043	1.22103e-26	1.05634e-13	6.65803e-12	2.20755e-46	1.79673e-10
Bilirrubin D	1.92525e-09	3.13893e-08	3.75819e-06	0.711	0.0120024	0.001	1.38787e-05	8.08e-08	7.16556e-18	9e-12	6.66056e-21	0.597	0.228354	0.0002664	0.001	3.46252e-21	7.29865e-11	0.066	0.025	5.20521e-05	1.96885e-25	2.14166e-24	5.44914e-34	1.15491e-21	5.54e-09	2.50817e-12	7.194e-22	2.654e-20	9.83376e-10	0.184898		1.91934e-201	7.82872e-17	1.33146e-15	6.13939e-06	2.1162e-07	3.67623e-07
Bilirrubin T	1.22794e-11	0.0131572	0.00164092	0.647	0.186893	0.077	4.44217e-11	1.915e-06	4.43602e-13	3.087e-09	5.04036e-17	0.344	0.00411445	0.008	0.013	6.60151e-18	3.42697e-10	0.804	0.002	0.000738356	2.73023e-16	2.08503e-17	3.27425e-35	2.39132e-12	1.101e-07	2.51782e-10	1.403e-24	8.908e-10	2.55458e-08	0.351043	1.91934e-201		2.2227e-17	1.44259e-16	6.52345e-06	7.7082e-07	0.00957038
Urea	4.42416e-121	3.25739e-42	6.26581e-67	8.736e-08	0.136002	2.718e-06	7.80498e-05	3.196e-12	6.78297e-23	0	3.25757e-31	5.129e-05	4.62e-06	0.006	0.058	1.73922e-33	7.57568e-18	0.7	7.209e-07	6.92501e-06	1.46979e-14	1.40546e-16	2.36368e-24	1.15513e-06	0.486	2.81862e-26	3.357e-06	0.109	2.26703e-07	1.22103e-26	0	2.2227e-17		1.15494e-190	3.72198e-175	5.94313e-221	1.97071e-17
Creatinine	3.779e-38	1.11949e-29	3.84339e-44	5.798e-08	0.0499006	4.836e-07	0.00255689	1.078e-08	6.76376e-18	2e-12	1.80555e-22	0.145	2.06181e-13	8.279e-07	2.817e-05	9.36538e-24	3.74643e-12	0.164	0.001	0.000319472	1.80198e-15	1.49548e-21	2.82794e-28	2e-05	0.085	4.52713e-13	6.117e-10	0.001	0.0421866	1.05634e-13	1.33146e-15	1.44259e-16	1.15494e-190		0.276551	0	1.09368e-08
Urea/Creat R	1.29864e-73	7.67684e-16	4.96315e-21	0.226	0.769436	0.389	2.55223e-08	5.357e-07	9.54797e-09	5.239e-09	1.19026e-11	8.309e-06	0.334114	0.385	0.195	1.90322e-12	9.68182e-06	0.985	0.0001505	0.0234212	0.000442693	0.000975157	4.2611e-05	0.00077	0.545	2.37849e-14	0.023	0.796	3.05188e-05	6.65803e-12	6.139e-06	6.52345e-06	3.72198e-175	0.276551		7.25614e-18	2.42846e-10
eGFR	1.25783e-181	9.49368e-53	3.58983e-105	6.404e-15	0.275568	1.859e-07	6.44694e-16	1.852e-06	5.70806e-18	2.81e-10	1.98408e-23	0.024	6.9627e-11	1.007e-05	0.0001751	4.57074e-25	2.9821e-16	0.118	0.014	7.42454e-07	5.45992e-14	1.27173e-20	7.69522e-07	0.00018	0.165	7.83736e-29	0.003	0.94	2.26437e-18	2.20755e-46	2.1162e-07	7.7082e-07	5.94313e-221	0	7.25614e-18		2.49784e-14
SpO2/FiO2	1.22036e-20	5.72964e-48	1.22771e-14	0.947	0.000189227	1.16e-06	0.00287285	2.244e-09	2.60889e-25	0	2.10493e-26	0.001	0.251493	0.006	0.027	1.86396e-26	2.83275e-12	1.585e-10	0.413	9.72984e-09	4.15284e-28	4.51297e-29	1.18872e-11	3.24877e-23	6.615e-10	6.82601e-19	0.000206	1.156e-08	0.583846	1.79673e-10	3.67623e-07	0.00957038	1.97071e-17	1.09368e-08	2.42846e-10	2.49784e-14
