## Supplementary material for "Exposing Limitations of Clinical Laboratory Tests in COVID-19 and the Promise of Immunological Biomarkers": Repeated Multiple Logistic Regression for follow-up

### Sheet: Sheet1
	Best set for follow up
	Best set decease prediction									Best set severity prediction									Best for severity, no D-dimer									Best for decease no D-dimer
	Varriable	OR	CI	CI	Z	p	significancy	VIF		Varriable	OR	CI	CI	Z	p	significancy	VIF		Varriable	OR	CI	CI	Z	p	significancy	VIF		Varriable	OR	CI	CI	Z	p	significancy	VIF
	n_SpO2/FiO2	0.9955	0.9928	0.9981	3.368	0.00075785	***	1.281		n_SpO2/FiO2	0.9902	0.9871	0.9928	6.769	1.2966e-11	****	1.503		n_SpO2/FiO2	0.9899	0.9872	0.9924	7.592	3.1531e-14	****	1.28		n_SpO2/FiO2	0.995	0.9928	0.9972	4.526	6.0223e-06	****	1.28
	n_Hb	0.7527	0.6035	0.9334	2.563	0.0104	*	1.096		n_Hb	0.9988	0.8614	1.158	0.01528	0.9878	ns	1.458		n_Hb	0.9916	0.8651	1.137	0.1208	0.9039	ns	1.104		n_Hb	0.7808	0.6516	0.9327	2.713	0.0067	**	1.104
	n_NLR x 100	1.042	0.9996	1.088	1.965	0.0494	*	1.428		n_NLR x 100	1.039	0.9952	1.088	1.679	0.0932	ns	1.304		n_NLR x 100	1.045	1.002	1.092	2.002	0.0452	*	1.42		n_NLR x 100	1.036	0.9985	1.078	1.873	0.061	ns	1.42
	C_React_Prot	1.028	0.9907	1.068	1.465	0.1428	ns	1.537		C_React_Prot	1.037	1.006	1.07	2.323	0.0202	*	1.45		C_React_Prot	1.041	1.013	1.072	2.81	0.005	**	1.547		C_React_Prot	1.029	0.9968	1.063	1.757	0.0789	ns	1.547
	n_D_Dímer	1	1	1	1.288	0.1977	ns	1.036		n_D_Dímer	1	1	1	0.7578	0.4486	ns	2.385		AST_ALT ratio	1.265	0.9151	1.76	1.422	0.1551	ns	1.27		AST_ALT ratio	1.883	1.309	2.74	3.397	0.00068047	***	1.27
	AST_ALT ratio	2.194	1.376	3.568	3.292	0.00099535	***	1.154		AST_ALT ratio	1.339	0.9121	1.98	1.493	0.1355	ns	2.017		n_GFR	0.9822	0.9701	0.9942	2.88	0.004	**	1.339		n_GFR	0.9693	0.9561	0.9823	4.536	5.7301e-06	****	1.339
	n_GFR	0.9671	0.9517	0.9825	4.123	3.7366e-05	****	1.239		n_GFR	0.9807	0.9674	0.994	2.826	0.0047	**	1.319
	Area under the ROC curve									Area	0.8598								Area under the ROC curve									Area	0.8824
	Area	0.884								Std. Error	0.01706								Area	0.8462								Std. Error	0.02006
	Std. Error	0.02474								95% confidence interval	0.8264 to 0.8933								Std. Error	0.01678								95% confidence interval	0.8430 to 0.9217
	95% confidence interval	0.8355 to 0.9325								P value	7.0508e-42								95% confidence interval	0.8133 to 0.8791								P value	2.5654e-28
	P value	4.6678e-20																	P value	9.6191e-42
										Classification table	Predicted 0	Predicted 1	Total	% Correctly classified														Classification table	Predicted 0	Predicted 1	Total	% Correctly classified
	Classification table	Predicted 0	Predicted 1	Total	% Correctly classified					Observed 0	282	28	310	90.97					Classification table	Predicted 0	Predicted 1	Total	% Correctly classified					Observed 0	443	15	458	96.72
	Observed 0	395	9	404	97.77					Observed 1	69	123	192	64.06					Observed 0	296	37	333	88.89					Observed 1	47	35	82	42.68
	Observed 1	32	22	54	40.74					Total	351	151	502	80.68					Observed 1	83	124	207	59.9					Total	490	50	540	88.52
	Total	427	31	458	91.05														Total	379	161	540	77.78
										Negative predictive power (%)	80.34
	Classification cutoff	0.5								Positive predictive power (%)	81.46								Classification cutoff	0.5								Classification cutoff	0.5
	Negative predictive power (%)	92.51								Classification cutoff	0.5								Negative predictive power (%)	78.1								Negative predictive power (%)	90.41
	Positive predictive power (%)	70.97								Positive predictive power (%)	77.88								Positive predictive power (%)	77.02								Positive predictive power (%)	70
	Data summary									Data summary									Data summary									Data summary
	Rows in table	1580								Rows in table	1580								Rows in table	1580								Rows in table	1580
	Rows skipped (missing data)	1122								Rows skipped (missing data)	1078								Rows skipped (missing data)	1040								Rows skipped (missing data)	1040
	Rows analyzed (#observations)	458								Rows analyzed (#observations)	502								Rows analyzed (#observations)	540								Rows analyzed (#observations)	540
	Number of 1	54								Number of 1	192								Number of 1	207								Number of 1	82
	Number of 0	404								Number of 0	310								Number of 0	333								Number of 0	458
	Number of parameter estimates	8								Number of parameter estimates	9								Number of parameter estimates	7								Number of parameter estimates	7
	#observations/#parameters	57.3								#observations/#parameters	55.8								#observations/#parameters	77.1								#observations/#parameters	77.1
	# of 1/#parameters	6.8								# of 1/#parameters	21.3								# of 1/#parameters	29.6								# of 1/#parameters	11.7
	# of 0/#parameters	50.5								# of 0/#parameters	34.4								# of 0/#parameters	47.6								# of 0/#parameters	65.4
